# Gene-level analysis of rare variants in 363,977 whole exome sequences identifies an association of *GIGYF1* loss of function with type 2 diabetes

**DOI:** 10.1101/2021.01.19.21250105

**Authors:** Aimee M. Deaton, Margaret M. Parker, Lucas D. Ward, Alexander O. Flynn-Carroll, Lucas BonDurant, Gregory Hinkle, Parsa Akbari, Luca A. Lotta, Regeneron Genetics Center, DiscovEHR Collaboration, Aris Baras, Paul Nioi

## Abstract

Sequencing of large cohorts offers an unprecedented opportunity to identify rare genetic variants and to find novel contributors to human disease. We used gene-based collapsing tests to identify genes associated with glucose, HbA1c and type 2 diabetes (T2D) diagnosis in 363,977 exome-sequenced participants in the UK Biobank. We identified associations for variants in *GCK, HNF1A* and *PDX1*, which are known to be involved in Mendelian forms of diabetes. Notably, we uncovered novel associations for *GIGYF1*, a gene not previously implicated by human genetics, in diabetes. *GIGYF1* predicted loss of function (pLOF) variants associated with increased levels of glucose (0.77 mmol/L increase, p = 4.42 × 10^-12^) and HbA1c (4.33 mmol/mol, p = 1.28 × 10^-14^) as well as T2D diagnosis (OR = 4.15, p= 6.14 ×10^-11^). Multiple rare variants contributed to these associations, including singleton variants. *GIGYF1* pLOF also associated with decreased cholesterol levels as well as an increased risk of hypothyroidism. The association of *GIGYF1* pLOF with T2D diagnosis replicated in an independent cohort from the Geisinger Health System. In addition, a common variant association for glucose and T2D was identified at the *GIGYF1* locus. Our results highlight the role of GIGYF1 in regulating insulin signaling and protecting from diabetes.

**Author Summary:** Genetic studies focused on high impact variants in protein-coding regions of the genome can provide valuable insight into the biology of human disease. As these variants tend to be rare, studying them requires large cohort sizes and methods to aggregate variants that are likely to have a similar biological impact. We studied how rare genetic variants contribute to type 2 diabetes (T2D) using sequencing data from 363,977 participants in the UK Biobank, employing methods to aggregate variants at the level of individual genes. As well as identifying genes known to be involved in inherited forms of diabetes, we uncovered a novel association for *GIGYF1. GIGYF1* loss of function associated with increased risk of T2D and increased levels of the diabetes biomarkers glucose and HbA1c. This association was also seen in an independent dataset. *GIGYF1* encodes a protein that binds a negative regulator of the insulin receptor that has not been well-characterized in the literature. By highlighting the importance of GIGYF1 in modulating insulin signaling these results may lead to new therapeutic approaches for diabetes as well as a new appreciation for *GIGYF1* loss of function as a genetic risk factor for T2D.
