## Supplementary table 6 for "Gene-level analysis of rare variants in 363,977 whole exome sequences identifies an association of *GIGYF1* loss of function with type 2 diabetes"

### Sheet: Sheet 1
title	variant set	pvalue	beta (SD)	95% CI lower	95% CI upper	n carrier measured
haemoglobin_conc	AMPD3 missense CADD >25	2.91648e-07	-0.0445308	-0.0615483	-0.0275133	8398
erythrocyte_ct	AMPD3 missense CADD >25	2.36033e-05	-0.0393895	-0.0576503	-0.0211286	8398
haematocrit_pctge	AMPD3 missense CADD >25	5.67119e-05	-0.0359903	-0.053511	-0.0184695	8398
mean_corpusc_haemo_conc	AMPD3 missense CADD >25	0.0144202	-0.0263361	-0.047434	-0.00523823	8397
erythrocyte_dist_width	AMPD3 missense CADD >25	0.0262375	-0.0241018	-0.0453552	-0.00284846	8398
mean_corpuscular_vol	AMPD3 missense CADD >25	0.283972	0.0114419	-0.0094889	0.0323727	8398
mean_corpusc_haemo	AMPD3 missense CADD >25	0.559771	-0.00619597	-0.0270198	0.0146279	8398
mean_corpusc_haemo_conc	ANK1 missense CADD >25	2.13964e-07	0.0764728	0.0475755	0.10537	4411
haematocrit_pctge	ANK1 missense CADD >25	0.023256	-0.0277862	-0.0517861	-0.00378627	4411
mean_corpuscular_vol	ANK1 missense CADD >25	0.0351629	-0.0308132	-0.0594837	-0.00214277	4411
erythrocyte_dist_width	ANK1 missense CADD >25	0.0574498	-0.0282195	-0.057332	0.000892999	4411
mean_corpusc_haemo	ANK1 missense CADD >25	0.274296	0.0159098	-0.0126142	0.0444338	4411
erythrocyte_ct	ANK1 missense CADD >25	0.536608	-0.00788642	-0.0329003	0.0171275	4411
haemoglobin_conc	ANK1 missense CADD >25	0.914335	-0.00127941	-0.0245905	0.0220317	4411
erythrocyte_dist_width	APEH missense CADD >25	8.44293e-12	-0.317268	-0.4083	-0.226236	446
erythrocyte_ct	APEH missense CADD >25	2.51334e-10	-0.252462	-0.330679	-0.174245	446
haemoglobin_conc	APEH missense CADD >25	5.40675e-10	-0.230837	-0.303729	-0.157945	446
haematocrit_pctge	APEH missense CADD >25	5.66703e-10	-0.237377	-0.312424	-0.16233	446
mean_corpusc_haemo	APEH missense CADD >25	0.210818	0.0569463	-0.0322511	0.146144	446
mean_corpuscular_vol	APEH missense CADD >25	0.258103	0.0517299	-0.0379259	0.141386	446
mean_corpusc_haemo_conc	APEH missense CADD >25	0.783801	0.0126501	-0.0777181	0.103018	446
erythrocyte_ct	APOB pLOF	7.89788e-09	0.219503	0.14495	0.294056	491
haemoglobin_conc	APOB pLOF	9.21136e-09	0.203639	0.134162	0.273117	491
haematocrit_pctge	APOB pLOF	3.44994e-08	0.201348	0.129816	0.272879	491
erythrocyte_dist_width	APOB pLOF	0.00365219	0.128686	0.0419142	0.215458	491
mean_corpuscular_vol	APOB pLOF	0.126129	-0.0666876	-0.152143	0.0187675	491
mean_corpusc_haemo	APOB pLOF	0.175439	-0.0587726	-0.143791	0.0262457	491
mean_corpusc_haemo_conc	APOB pLOF	0.752277	-0.0138711	-0.100005	0.0722631	491
erythrocyte_dist_width	AXL missense CADD >25	0.000575876	-0.040899	-0.0641832	-0.0176148	6948
mean_corpusc_haemo	AXL missense CADD >25	0.0024404	0.0352756	0.012462	0.0580891	6948
mean_corpuscular_vol	AXL missense CADD >25	0.0192022	0.0273953	0.00446444	0.0503263	6948
mean_corpusc_haemo_conc	AXL missense CADD >25	0.124768	0.0181022	-0.00501098	0.0412154	6948
erythrocyte_ct	AXL missense CADD >25	0.213724	-0.0126917	-0.0326981	0.00731465	6948
haemoglobin_conc	AXL missense CADD >25	0.452049	0.00715342	-0.011491	0.0257979	6948
haematocrit_pctge	AXL missense CADD >25	0.891029	0.00134175	-0.0178538	0.0205373	6948
erythrocyte_ct	BLVRB missense CADD >25	0.00184984	0.035258	0.0130615	0.0574545	5622
haemoglobin_conc	BLVRB missense CADD >25	0.00194681	0.0326983	0.0120129	0.0533838	5622
mean_corpusc_haemo_conc	BLVRB missense CADD >25	0.00917107	0.0340905	0.00844699	0.0597341	5622
erythrocyte_dist_width	BLVRB missense CADD >25	0.0199172	0.030683	0.00484928	0.0565167	5622
haematocrit_pctge	BLVRB missense CADD >25	0.0434485	0.0219422	0.000645215	0.0432393	5622
mean_corpuscular_vol	BLVRB missense CADD >25	0.056456	-0.0247601	-0.0502017	0.000681401	5622
mean_corpusc_haemo	BLVRB missense CADD >25	0.664481	-0.00560129	-0.0309129	0.0197103	5622
erythrocyte_dist_width	CARHSP1 missense CADD >25	5.1808e-05	-0.107525	-0.159595	-0.0554542	1367
mean_corpuscular_vol	CARHSP1 missense CADD >25	0.055324	0.0501382	-0.00114259	0.101419	1367
mean_corpusc_haemo	CARHSP1 missense CADD >25	0.0995743	0.0428694	-0.00814933	0.0938882	1367
erythrocyte_ct	CARHSP1 missense CADD >25	0.101706	-0.0373593	-0.0820997	0.00738118	1367
haemoglobin_conc	CARHSP1 missense CADD >25	0.605958	-0.0109737	-0.0526685	0.0307212	1367
haematocrit_pctge	CARHSP1 missense CADD >25	0.609591	-0.0111843	-0.0541115	0.031743	1367
mean_corpusc_haemo_conc	CARHSP1 missense CADD >25	0.921404	0.00260196	-0.0490865	0.0542904	1367
erythrocyte_dist_width	EPB41 pLOF	8.9168e-14	0.482096	0.35537	0.608821	230
mean_corpusc_haemo_conc	EPB41 pLOF	0.00450198	0.182327	0.056526	0.308129	230
haematocrit_pctge	EPB41 pLOF	0.00470457	-0.150673	-0.255151	-0.046195	230
mean_corpuscular_vol	EPB41 pLOF	0.0239364	-0.143797	-0.268607	-0.0189863	230
haemoglobin_conc	EPB41 pLOF	0.102562	-0.0845263	-0.186006	0.016953	230
erythrocyte_ct	EPB41 pLOF	0.220894	-0.068011	-0.176904	0.0408815	230
mean_corpusc_haemo	EPB41 pLOF	0.633592	-0.0301993	-0.154373	0.093974	230
mean_corpusc_haemo_conc	EPB42 pLOF	0.000187201	0.234247	0.111346	0.357148	241
erythrocyte_dist_width	EPB42 pLOF	0.0846254	-0.108935	-0.232749	0.0148791	241
mean_corpuscular_vol	EPB42 pLOF	0.0852771	-0.107057	-0.228991	0.0148772	241
haematocrit_pctge	EPB42 pLOF	0.442655	-0.0399806	-0.142052	0.0620906	241
haemoglobin_conc	EPB42 pLOF	0.538699	0.031097	-0.0680439	0.130238	241
mean_corpusc_haemo	EPB42 pLOF	0.616614	0.0309873	-0.0903241	0.152299	241
erythrocyte_ct	EPB42 pLOF	0.682562	0.0221977	-0.0841854	0.128581	241
mean_corpuscular_vol	G6PC2 missense CADD >25	0.354381	-0.0119704	-0.0373037	0.013363	5672
mean_corpusc_haemo	G6PC2 missense CADD >25	0.440267	-0.00992394	-0.0351278	0.0152799	5672
erythrocyte_dist_width	G6PC2 missense CADD >25	0.441091	0.0101105	-0.0156135	0.0358344	5672
erythrocyte_ct	G6PC2 missense CADD >25	0.593161	0.00602471	-0.0160776	0.028127	5672
haemoglobin_conc	G6PC2 missense CADD >25	0.938916	-0.000805333	-0.021403	0.0197924	5672
haematocrit_pctge	G6PC2 missense CADD >25	0.945008	-0.000746302	-0.0219528	0.0204602	5672
mean_corpusc_haemo_conc	G6PC2 missense CADD >25	0.966637	-0.000544907	-0.0260795	0.0249897	5672
erythrocyte_dist_width	GCK missense CADD >25	0.141258	0.102518	-0.034068	0.239104	198
mean_corpusc_haemo_conc	GCK missense CADD >25	0.439031	0.0535291	-0.082052	0.18911	198
mean_corpusc_haemo	GCK missense CADD >25	0.442802	0.0524014	-0.0814236	0.186226	198
erythrocyte_ct	GCK missense CADD >25	0.498138	-0.0405613	-0.157918	0.0767955	198
mean_corpuscular_vol	GCK missense CADD >25	0.620397	0.0339911	-0.100522	0.168504	198
haematocrit_pctge	GCK missense CADD >25	0.693103	-0.0226721	-0.135272	0.0899281	198
haemoglobin_conc	GCK missense CADD >25	0.976508	-0.00164315	-0.111011	0.107724	198
mean_corpusc_haemo	GCK pLOF	0.0484663	-0.29969	-0.597366	-0.00201445	40
erythrocyte_ct	GCK pLOF	0.0897719	0.225964	-0.0350803	0.487009	40
mean_corpusc_haemo_conc	GCK pLOF	0.157475	-0.217511	-0.519094	0.0840713	40
mean_corpuscular_vol	GCK pLOF	0.164552	-0.212181	-0.511387	0.087025	40
haematocrit_pctge	GCK pLOF	0.348857	0.119713	-0.130751	0.370178	40
erythrocyte_dist_width	GCK pLOF	0.636011	0.0733636	-0.230456	0.377183	40
haemoglobin_conc	GCK pLOF	0.737743	0.0415607	-0.201714	0.284835	40
mean_corpusc_haemo	GIGYF1 pLOF	6.80209e-06	-0.382086	-0.548511	-0.215661	128
mean_corpusc_haemo_conc	GIGYF1 pLOF	0.000145307	-0.326811	-0.495422	-0.158201	128
erythrocyte_dist_width	GIGYF1 pLOF	0.00198091	0.268061	0.0981993	0.437922	128
erythrocyte_ct	GIGYF1 pLOF	0.00199529	0.230161	0.0842142	0.376109	128
mean_corpuscular_vol	GIGYF1 pLOF	0.00647772	-0.232368	-0.399652	-0.0650852	128
haematocrit_pctge	GIGYF1 pLOF	0.102929	0.116515	-0.0235184	0.256548	128
haemoglobin_conc	GIGYF1 pLOF	0.810551	0.016635	-0.119378	0.152648	128
mean_corpuscular_vol	HK1 missense CADD >25	0.00214941	0.0936353	0.0338316	0.153439	1004
mean_corpusc_haemo	HK1 missense CADD >25	0.0546482	0.0583349	-0.00116359	0.117833	1004
erythrocyte_dist_width	HK1 missense CADD >25	0.0653923	0.0570879	-0.00363824	0.117814	1004
mean_corpusc_haemo_conc	HK1 missense CADD >25	0.108117	-0.0494142	-0.109694	0.0108651	1004
haematocrit_pctge	HK1 missense CADD >25	0.30848	0.0260123	-0.0240498	0.0760744	1004
erythrocyte_ct	HK1 missense CADD >25	0.395607	-0.0226143	-0.0747911	0.0295626	1004
haemoglobin_conc	HK1 missense CADD >25	0.638444	0.011657	-0.0369679	0.0602819	1004
haemoglobin_conc	HNF1A pLOF	0.00651383	-0.257128	-0.44236	-0.0718952	69
haematocrit_pctge	HNF1A pLOF	0.0227491	-0.221614	-0.412322	-0.0309057	69
mean_corpusc_haemo	HNF1A pLOF	0.0829909	-0.200475	-0.427132	0.0261818	69
mean_corpuscular_vol	HNF1A pLOF	0.157318	-0.164375	-0.392197	0.0634469	69
mean_corpusc_haemo_conc	HNF1A pLOF	0.246673	-0.135725	-0.365357	0.0939066	69
erythrocyte_ct	HNF1A pLOF	0.264562	-0.113142	-0.311907	0.0856238	69
erythrocyte_dist_width	HNF1A pLOF	0.663984	0.0512737	-0.180061	0.282608	69
erythrocyte_dist_width	LCAT missense CADD >25	4.69497e-13	0.297783	0.217102	0.378463	568
erythrocyte_ct	LCAT missense CADD >25	0.000795896	-0.118641	-0.187967	-0.049315	568
haematocrit_pctge	LCAT missense CADD >25	0.00432359	-0.0968408	-0.163357	-0.0303244	568
haemoglobin_conc	LCAT missense CADD >25	0.00807024	-0.0873225	-0.151929	-0.0227156	568
mean_corpusc_haemo	LCAT missense CADD >25	0.235251	0.0478746	-0.0311807	0.12693	568
mean_corpuscular_vol	LCAT missense CADD >25	0.243422	0.0472909	-0.0321706	0.126752	568
mean_corpusc_haemo_conc	LCAT missense CADD >25	0.614679	0.0205711	-0.0595218	0.100664	568
haematocrit_pctge	PDX1 missense CADD >25	0.138142	-0.0147116	-0.0341585	0.00473523	6765
haemoglobin_conc	PDX1 missense CADD >25	0.162985	-0.0134447	-0.0323332	0.0054439	6765
erythrocyte_ct	PDX1 missense CADD >25	0.171039	-0.0141555	-0.0344239	0.00611281	6765
mean_corpusc_haemo_conc	PDX1 missense CADD >25	0.649175	0.00543474	-0.0179812	0.0288506	6765
mean_corpusc_haemo	PDX1 missense CADD >25	0.778845	0.00331153	-0.0198011	0.0264241	6765
erythrocyte_dist_width	PDX1 missense CADD >25	0.787901	0.00323799	-0.0203515	0.0268275	6765
mean_corpuscular_vol	PDX1 missense CADD >25	0.952436	0.000706991	-0.0225244	0.0239384	6765
erythrocyte_ct	PFAS missense CADD >25	0.0146467	-0.0185091	-0.033371	-0.0036473	12805
haematocrit_pctge	PFAS missense CADD >25	0.0581234	-0.013785	-0.0280445	0.000474549	12805
mean_corpusc_haemo_conc	PFAS missense CADD >25	0.129223	0.0132911	-0.00387935	0.0304616	12804
mean_corpusc_haemo	PFAS missense CADD >25	0.132188	0.0130183	-0.00392975	0.0299664	12804
haemoglobin_conc	PFAS missense CADD >25	0.190774	-0.00924496	-0.0230951	0.00460521	12805
mean_corpuscular_vol	PFAS missense CADD >25	0.281714	0.00935612	-0.00767906	0.0263913	12804
erythrocyte_dist_width	PFAS missense CADD >25	0.850334	-0.00166529	-0.0189631	0.0156325	12804
haematocrit_pctge	PFKL missense CADD >25	2.83873e-06	-0.0521893	-0.0740359	-0.0303427	5341
haemoglobin_conc	PFKL missense CADD >25	1.65339e-05	-0.0466316	-0.0678511	-0.0254121	5341
mean_corpuscular_vol	PFKL missense CADD >25	0.00348616	-0.0388986	-0.0649972	-0.0128001	5341
erythrocyte_ct	PFKL missense CADD >25	0.021883	-0.0266317	-0.0494017	-0.00386165	5341
mean_corpusc_haemo	PFKL missense CADD >25	0.033878	-0.0281052	-0.0540705	-0.00213987	5341
erythrocyte_dist_width	PFKL missense CADD >25	0.0710971	-0.0244035	-0.0509047	0.00209761	5341
mean_corpusc_haemo_conc	PFKL missense CADD >25	0.342975	0.0127277	-0.0135785	0.0390339	5341
haematocrit_pctge	PFKM missense CADD >25	3.03344e-12	0.152118	0.109381	0.194855	1379
haemoglobin_conc	PFKM missense CADD >25	1.09837e-09	0.129077	0.0875662	0.170588	1379
erythrocyte_ct	PFKM missense CADD >25	3.88321e-05	0.0935063	0.0489619	0.138051	1379
mean_corpuscular_vol	PFKM missense CADD >25	0.000131547	0.0996012	0.0485449	0.150658	1379
mean_corpusc_haemo	PFKM missense CADD >25	0.0172291	0.0617274	0.0109314	0.112523	1379
mean_corpusc_haemo_conc	PFKM missense CADD >25	0.0252456	-0.0587523	-0.110215	-0.00728965	1379
erythrocyte_dist_width	PFKM missense CADD >25	0.545559	0.0159879	-0.0358566	0.0678325	1379
erythrocyte_dist_width	PIEZO1 missense CADD >25	2.68735e-11	0.0412529	0.0291178	0.053388	27154
haemoglobin_conc	PIEZO1 missense CADD >25	1.85684e-06	0.0236408	0.0139237	0.0333579	27154
mean_corpusc_haemo	PIEZO1 missense CADD >25	0.00015554	0.0229439	0.0110537	0.0348342	27154
haematocrit_pctge	PIEZO1 missense CADD >25	0.000422022	0.0179976	0.0079931	0.028002	27154
mean_corpusc_haemo_conc	PIEZO1 missense CADD >25	0.00218813	0.0188287	0.00678207	0.0308752	27153
mean_corpuscular_vol	PIEZO1 missense CADD >25	0.0288487	0.0133269	0.00137538	0.0252784	27154
erythrocyte_ct	PIEZO1 missense CADD >25	0.0500999	0.0104225	-4.69832e-06	0.0208497	27154
erythrocyte_dist_width	PLA2G12A missense CADD >25	4.6887e-08	0.0650775	0.0417285	0.0884265	6910
mean_corpusc_haemo	PLA2G12A missense CADD >25	0.000617728	0.0399626	0.0170851	0.0628401	6910
erythrocyte_ct	PLA2G12A missense CADD >25	0.00128062	-0.0329627	-0.053025	-0.0129004	6910
mean_corpuscular_vol	PLA2G12A missense CADD >25	0.00571184	0.0324267	0.00943152	0.0554219	6910
haematocrit_pctge	PLA2G12A missense CADD >25	0.0630781	-0.0182539	-0.0375032	0.0009954	6910
mean_corpusc_haemo_conc	PLA2G12A missense CADD >25	0.134721	0.017688	-0.00549005	0.040866	6910
haemoglobin_conc	PLA2G12A missense CADD >25	0.200522	-0.0122108	-0.0309075	0.00648597	6910
erythrocyte_dist_width	PLD1 missense CADD >25	6.9016e-51	0.203941	0.177304	0.230577	5279
mean_corpuscular_vol	PLD1 missense CADD >25	0.00391279	-0.0386258	-0.0648662	-0.0123855	5279
mean_corpusc_haemo	PLD1 missense CADD >25	0.00536439	-0.0370856	-0.0631919	-0.0109794	5279
erythrocyte_ct	PLD1 missense CADD >25	0.0108011	0.0297744	0.00688073	0.052668	5279
haematocrit_pctge	PLD1 missense CADD >25	0.419409	0.00904915	-0.0129168	0.0310151	5279
haemoglobin_conc	PLD1 missense CADD >25	0.530247	0.00683197	-0.0145033	0.0281673	5279
mean_corpusc_haemo_conc	PLD1 missense CADD >25	0.572728	-0.00761138	-0.0340604	0.0188377	5279
erythrocyte_dist_width	PLD1 pLOF	1.34669e-06	0.223974	0.133139	0.31481	448
mean_corpusc_haemo_conc	PLD1 pLOF	0.432203	0.0361335	-0.054036	0.126303	448
mean_corpuscular_vol	PLD1 pLOF	0.43357	-0.0357424	-0.125201	0.0537165	448
haematocrit_pctge	PLD1 pLOF	0.470654	-0.0275632	-0.102449	0.0473226	448
haemoglobin_conc	PLD1 pLOF	0.705644	-0.014017	-0.0867529	0.058719	448
mean_corpusc_haemo	PLD1 pLOF	0.776479	-0.0128921	-0.101894	0.0761096	448
erythrocyte_ct	PLD1 pLOF	0.837019	-0.0081915	-0.0862408	0.0698578	448
erythrocyte_dist_width	PTPRH pLOF	1.5034e-07	0.0945005	0.0592354	0.129766	2995
mean_corpuscular_vol	PTPRH pLOF	0.00168893	0.0556418	0.0209113	0.0903723	2995
haematocrit_pctge	PTPRH pLOF	0.0287913	0.0324304	0.00335737	0.0615034	2995
mean_corpusc_haemo	PTPRH pLOF	0.0395566	0.0362872	0.00173395	0.0708405	2995
haemoglobin_conc	PTPRH pLOF	0.118995	0.0224612	-0.00577723	0.0506997	2995
mean_corpusc_haemo_conc	PTPRH pLOF	0.15324	-0.0255082	-0.060515	0.00949855	2995
erythrocyte_ct	PTPRH pLOF	0.874986	0.00243228	-0.0278691	0.0327336	2995
mean_corpusc_haemo_conc	RHAG pLOF	2.97149e-14	0.557582	0.413782	0.701383	176
haematocrit_pctge	RHAG pLOF	0.0200311	-0.141724	-0.261158	-0.022289	176
mean_corpuscular_vol	RHAG pLOF	0.0377817	-0.151211	-0.293888	-0.00853323	176
mean_corpusc_haemo	RHAG pLOF	0.0479541	0.143236	0.00128779	0.285184	176
erythrocyte_dist_width	RHAG pLOF	0.320575	0.0734204	-0.0714574	0.218298	176
erythrocyte_ct	RHAG pLOF	0.339962	-0.0606045	-0.185085	0.0638763	176
haemoglobin_conc	RHAG pLOF	0.6015	0.0309102	-0.0850965	0.146917	176
mean_corpusc_haemo_conc	SLC4A1 missense CADD >25	1.13537e-15	0.239021	0.180546	0.297496	1067
mean_corpusc_haemo	SLC4A1 missense CADD >25	5.32106e-06	0.134048	0.076327	0.191769	1067
erythrocyte_dist_width	SLC4A1 missense CADD >25	0.00550456	-0.0834386	-0.142352	-0.0245253	1067
haemoglobin_conc	SLC4A1 missense CADD >25	0.0503316	0.0471045	-6.87925e-05	0.0942779	1067
erythrocyte_ct	SLC4A1 missense CADD >25	0.21024	-0.032358	-0.0829774	0.0182615	1067
haematocrit_pctge	SLC4A1 missense CADD >25	0.247091	-0.028681	-0.0772488	0.0198869	1067
mean_corpuscular_vol	SLC4A1 missense CADD >25	0.710117	0.011003	-0.0470165	0.0690224	1067
mean_corpusc_haemo	TFR2 missense CADD >25	1.142e-39	0.325116	0.276774	0.373457	1523
mean_corpuscular_vol	TFR2 missense CADD >25	4.15389e-24	0.251123	0.202528	0.299718	1523
mean_corpusc_haemo_conc	TFR2 missense CADD >25	4.25073e-13	0.181132	0.132148	0.230116	1523
erythrocyte_dist_width	TFR2 missense CADD >25	4.36754e-13	-0.182383	-0.23173	-0.133035	1523
haemoglobin_conc	TFR2 missense CADD >25	4.18523e-07	0.102022	0.0625069	0.141537	1523
erythrocyte_ct	TFR2 missense CADD >25	0.000169434	-0.0813593	-0.123762	-0.038957	1523
haematocrit_pctge	TFR2 missense CADD >25	0.0232416	0.0471075	0.0064233	0.0877917	1523
mean_corpuscular_vol	TMC8 missense CADD >25	0.000225673	-0.077444	-0.118597	-0.036291	2127
erythrocyte_dist_width	TMC8 missense CADD >25	0.00384262	0.0616332	0.0198454	0.103421	2127
mean_corpusc_haemo_conc	TMC8 missense CADD >25	0.00480751	0.0596739	0.0181936	0.101154	2127
erythrocyte_ct	TMC8 missense CADD >25	0.0409538	0.0374437	0.00153887	0.0733485	2127
mean_corpusc_haemo	TMC8 missense CADD >25	0.0500337	-0.0409366	-0.0818799	6.62474e-06	2127
haemoglobin_conc	TMC8 missense CADD >25	0.353422	0.0158385	-0.0176144	0.0492914	2128
haematocrit_pctge	TMC8 missense CADD >25	0.843529	-0.00346926	-0.037919	0.0309805	2127
erythrocyte_ct	TNFRSF13B missense CADD >25	6.57232e-12	0.0781505	0.0558442	0.100457	5567
mean_corpuscular_vol	TNFRSF13B missense CADD >25	1.75931e-10	-0.0832401	-0.108808	-0.0576727	5567
mean_corpusc_haemo	TNFRSF13B missense CADD >25	2.93163e-07	-0.0665507	-0.0919879	-0.0411134	5567
haemoglobin_conc	TNFRSF13B missense CADD >25	8.12948e-05	0.0417959	0.0210072	0.0625846	5567
haematocrit_pctge	TNFRSF13B missense CADD >25	0.000600346	0.037472	0.0160687	0.0588753	5567
mean_corpusc_haemo_conc	TNFRSF13B missense CADD >25	0.197531	0.016944	-0.00882793	0.042716	5567
erythrocyte_dist_width	TNFRSF13B missense CADD >25	0.823443	-0.00295554	-0.0289186	0.0230075	5567
mean_corpuscular_vol	TNRC6B pLOF	0.00312553	-0.341025	-0.56721	-0.114839	70
haemoglobin_conc	TNRC6B pLOF	0.00439424	-0.267261	-0.451164	-0.083357	70
mean_corpusc_haemo	TNRC6B pLOF	0.00519836	-0.320839	-0.545868	-0.0958092	70
haematocrit_pctge	TNRC6B pLOF	0.00542239	-0.268633	-0.457972	-0.0792931	70
erythrocyte_ct	TNRC6B pLOF	0.402548	-0.0842802	-0.28162	0.11306	70
erythrocyte_dist_width	TNRC6B pLOF	0.524579	0.0745629	-0.155112	0.304238	70
mean_corpusc_haemo_conc	TNRC6B pLOF	0.780707	-0.032383	-0.260368	0.195602	70
